# Forecasting regional-level COVID-19 hospitalisation in England as an ordinal variable using the machine learning method

**DOI:** 10.1101/2023.10.17.23297138

**Authors:** Haowei Wang, Kin On Kwok, Ruiyun Li, Steven Riley

**Author notes:** Corresponding authors: Steven Riley, School of Public Health, Imperial College London, Norfolk Place, London, W2 1PG.

## Abstract

**Background:** COVID-19 causes substantial pressure on healthcare, with many healthcare systems now needing to prepare for and mitigate the consequences of surges in demand caused by multiple overlapping waves of infections. Therefore, public health agencies and health system managers also now benefit from short-term forecasts for respiratory infections that allow them to manage services better. However, the availability of easily implemented effective tools for generating precise forecasts at the individual regional level still needs to be improved.

**Methods:** We extended prior work on influenza to forecast regional COVID-19 hospitalisations in England for the period from 19th March 2020 to 31st December 2022, treating the number of hospital admissions in each region as an ordinal variable. We further developed the XGBoost model used previously to forecast influenza to enable it to exploit the ordering information in ordinal hospital admission levels. We incorporated different types of data as predictors: epidemiological data including weekly region COVID-19 cases and hospital admissions, weather conditions and mobility data for multiple categories of locations (e.g., parks, workplaces, etc). The impact of different discretisation methods and the number of ordinal levels was also considered.

**Results:** We find that the inclusion of weather data consistently increases the accuracy of our forecasts compared with models that rely only on the intrinsic epidemiological data, but only by a small amount. Mobility data brings about a more substantial increase in our forecasts. When both weather and mobility data are used in addition to the epidemiological data, the results are very similar to the model with only epidemiological data and mobility data.

**Conclusion:** Accurate ordinal forecasts of COVID-19 hospitalisations can be obtained using XGBoost and mobility data. While uniform ordinal levels show higher apparent accuracy, we recommend N-tile ordinal levels which contain far richer information.

**Author Summary:** At the regional level, we address the pressing need for precise short-term forecasts of respiratory infections, particularly COVID-19. We focus on the specific context of England and cover the period from January 1 to December 31, 2022. We introduced an enhanced XGBoost model that leverages the ordinal nature of hospital admission data, utilising a combination of predictors, including epidemiological data, weather conditions, and mobility data across various location categories. Our findings indicate that the inclusion of weather data marginally improves forecasting accuracy, while mobility data yields more significant enhancements. This research contributes valuable insights for public health agencies and healthcare system managers in their ongoing efforts to manage and respond to the complexities of the COVID-19 pandemic.
