## Supplementary material for "Forecasting regional-level COVID-19 hospitalisation in England as an ordinal variable using the machine learning method": Main Tables 1-2

### Sheet: Table 1
	Data	Predictor	Description
	Epidemiological data	Hospitalisation	COVID-19 Patients admitted to hospital; Oridinal variable.
		Cases	New cases by specimen date
		Deaths	New deaths with COVID-19 on the death certificate by date registered
		Region	NHS regions.
	Weather data	Temperature	Air temperature at 2 meters (°C)
		Precipitation	Total precipitation (mm）
	Mobility data	Grocery and pharmacy	Mobility trends for places such as grocery markets, food warehouses, farmers markets, specialty food shops, drug stores, and pharmacies, etc.
		Parks	Mobility trends for places such as local parks, national parks, public beaches, marinas, dog parks, plazas, and public gardens,etc.
		Transit stations	Mobility trends for places such as public transport hubs such as subway, bus, and train stations, etc.
		Retail and recreation	Mobility trends for places such as restaurants, cafes, shopping centers, theme parks, museums, libraries, and movie theaters, etc.
		Residential	Mobility trends for residential places.
		Workplaces	Mobility trends for places of work.

### Sheet: Table 2
	Model	Predictor
	Baseline model 1 - Null model	Epidemiological data
	Baseline model 2 - OLR	Epidemiological data
	XGBoost category model	Epidemiological data
		Epidemiological data + Weather conditon
		Epidemiological data + Mobility data
		Epidemiological data + Weather conditon + Mobility data
	XGBoost ordered model	Epidemiological data
		Epidemiological data + Weather conditon
		Epidemiological data + Mobility data
		Epidemiological data + Weather conditon + Mobility data

### Sheet: Table 3
	n-week ahead		Bins = 3			Bins = 5			Bins = 10
			mMAE	Accuracy (%)		mMAE	Accuracy (%)		mMAE	Accuracy (%)
	1-week ahead	Null model	0.294202	0.769231		0.289657	0.664835		0.603786	0.392857
		OLR	0.302381	0.734694		0.316939	0.608844		0.497745	0.445578
		XGBoost category	0.297551	0.728022		0.304672	0.645604		0.605171	0.379121
		XGBoost ordered	0.292637	0.714286		0.278648	0.67033		0.493523	0.456044
	2-week ahead	Null model	0.535827	0.565934		0.540244	0.434066		1.08818	0.233516
		OLR	0.502743	0.557823		0.423917	0.472789		0.959502	0.244898
		XGBoost category	0.314921	0.653846		0.37636	0.587912		0.811438	0.318681
		XGBoost ordered	0.30048	0.659341		0.339514	0.612637		0.667867	0.354396
	3-week ahead	Null model	0.717209	0.42033		0.793427	0.285714		1.59298	0.134615
		OLR	0.540471	0.540816		0.624172	0.387755		1.3658	0.183673
		XGBoost category	0.349358	0.618132		0.472859	0.557692		0.971348	0.293956
		XGBoost ordered	0.345954	0.645604		0.387996	0.604396		0.831709	0.288462
	4-week ahead	Null model	0.88813	0.354396		1.01115	0.195055		1.97408	0.0961538
		OLR	0.662651	0.47619		0.890691	0.282313		1.87448	0.108844
		XGBoost category	0.482881	0.57967		0.470108	0.508242		1.02445	0.252747
		XGBoost ordered	0.426918	0.596154		0.474998	0.505495		1.00195	0.263736
