## Supplementary Figures S1-S6, and supplementary Tables S1-S2 for "Forecasting regional-level COVID-19 hospitalisation in England as an ordinal variable using the machine learning method": Supporting_information.xlsx

### Sheet: Table_S1
	Hyperparameter		Value
	maximum depth of a tree (max_depth)		4
	minimum sum of sample weight (hessian) needed in a leaf node (min_child_weight)		1
	subsample ratio of the training set (subsample)		1
	subsample ratio of conlums used to construct each tree (colsample_bytree)		0.8
	minimum loss reduction (gamma)		0
	learning rate (eta)		0.02

### Sheet: Table_S2
	n-week ahead		Bins = 3			Bins = 5			Bins = 10
			mMAE	Accuracy (%)		mMAE	Accuracy (%)		mMAE	Accuracy (%)
	1-week ahead	Null model	0.0678781	0.950549		0.0997254	0.846154		0.187079	0.659341
		OLR	0.169067	0.891156		0.167207	0.758503		0.309387	0.561224
		XGBoost category	0.0768135	0.942308		0.145786	0.777473		0.223672	0.637363
		XGBoost ordered	0.0778487	0.93956		0.132913	0.793956		0.20568	0.653846
	2-week ahead	Null model	0.146986	0.898352		0.202947	0.700549		0.373055	0.387363
		OLR	0.220418	0.816327		0.260522	0.656463		0.504086	0.357143
		XGBoost category	0.169754	0.898352		0.204741	0.755495		0.269864	0.519231
		XGBoost ordered	0.23948	0.881868		0.181825	0.736264		0.283436	0.538462
	3-week ahead	Null model	0.273714	0.843407		0.288875	0.576923		0.522954	0.236264
		OLR	0.307784	0.748299		0.348246	0.581633		0.735849	0.326531
		XGBoost category	0.171841	0.873626		0.209411	0.741758		0.459986	0.505495
		XGBoost ordered	0.18554	0.857143		0.216	0.730769		0.366628	0.524725
	4-week ahead	Null model	0.302638	0.741497		0.343663	0.497253		0.63015	0.178571
		OLR	0.278283	0.821429		0.404744	0.540816		0.822527	0.27551
		XGBoost category	0.211382	0.881868		0.250564	0.711538		0.452065	0.475275
		XGBoost ordered	0.211192	0.881868		0.239353	0.703297		0.412026	0.478022
